# Ambient PM_2.5_ Concentration and the Cardiovascular Response to Exercise Training: A Systematic Review and Meta-Analysis Across Global Pollution Gradients

**DOI:** 10.64898/2026.08.20.26360886

**Authors:** James A. Donaldson, Samuel Cai, Anna L Hansell, Joshua Vande Hey, Rikesh Panchal, Jamie Edwards, Ahmed Abdelrazik, Thomas Yates, Andre Ng, Jamie O’Driscoll

**Affiliations:** Department of Cardiovascular Sciences, University of Leicester, Leicester, United Kingdom; Centre for Environmental Health and Sustainability, Division of Public Health and Epidemiology, School of Medical Sciences, University of Leicester, Leicester, United Kingdom; NIHR Leicester Biomedical Research Centre, Leicester, United Kingdom; Leicester British Heart Foundation Centre of Research Excellence, University of Leicester BHF Cardiovascular Research Centre, Glenfield Hospital, Leicester, United Kingdom; NIHR Health Protection Research Unit in Chemical Threats and Hazards at the University of Leicester, United Kingdom; Diabetes Research Centre, College of Life Sciences, University of Leicester, Leicester, United Kingdom; Leicester Diabetes Centre, Leicester General Hospital, University Hospitals of Leicester NHS Trust, Leicester, United Kingdom; School of Health, Sport and Bioscience, University of East London, London, United Kingdom

## Abstract

**Background:** Exercise training is a cornerstone intervention for cardiovascular disease, yet large cohort studies have reported attenuation of physical activity benefits at elevated air pollution concentrations, creating uncertainty around exercise prescription in polluted settings where cardiovascular disease burden is greatest.

**Objectives:** To determine whether ambient PM_2.5_ concentration modifies the cardiovascular benefits of structured exercise training, using a global sample of trials spanning a >100-fold pollution gradient.

**Methods:** We conducted a systematic review and multilevel meta-analysis of exercise training interventions reporting pre–post changes in systolic blood pressure (SBP), diastolic blood pressure (DBP), peak oxygen uptake (VO₂max), or resting heart rate (HR) in adults. Annual ambient PM_2.5_ concentrations (3.5–283 µg/m³) were assigned to each study location from CAMS ERA5 reanalysis data. Three-level random-effects models with cluster-robust variance estimation accounted for arms nested within studies. PM_2.5_ meta-regression was conducted unadjusted and adjusted for world region, exercise mode, trial duration, and health condition, with subgroup analyses by exercise mode and hypertension status.

**Results:** Across 465 studies (27,629 participants), exercise training produced clinically meaningful benefits for all outcomes (SBP −6.1 mmHg, DBP −3.3 mmHg, VO₂max +3.2 ml/kg/min, HR −2.8 bpm; all p < 0.001), with benefits consistently larger in higher-pollution settings. Hypertensive participants showed the greatest improvements, particularly from aerobic exercise (SBP standardised mean difference 0.396 in the Low vs 1.020 in the High PM_2.5_ stratum). Although aerobic and resistance training participants experience similar chronic ambient PM_2.5_ exposure, only aerobic exercise showed a stratum gradient (interaction p = 0.074).

**Discussion:** Exercise training delivers clinically meaningful cardiovascular benefits at every pollution level tested. The larger benefits observed in higher-pollution settings reflect the greater cardiovascular risk burden of those populations, and hypertensive patients stand to gain the most, particularly from aerobic exercise.
