## Supplementary material for "Ambient PM_2.5_ Concentration and the Cardiovascular Response to Exercise Training: A Systematic Review and Meta-Analysis Across Global Pollution Gradients": City Level Results

City	Country	Region	Latitude	Longitude	Studies	Arms	Participants	Mean_PM25	SBP_k	SBP_SMD	SBP_95CI	DBP_k	DBP_SMD	DBP_95CI
Brisbane	Australia	Australasia	-27.47	153.02	1	1	68	11	1	0.377	[0.182, 0.572]	1	-0.407	[-0.604, -0.211]
Joondalup	Australia	Australasia	-31.78	115.76	1	3	33	7.1	3	0.258	[-0.155, 0.670]	3	0.163	[-0.107, 0.432]
Melbourne	Australia	Australasia	-37.81	144.96	2	2	74	12.3	1	1.193	[0.838, 1.548]	2	1.631	[1.060, 2.202]
NSW	Australia	Australasia	-31.88	147.29	2	4	68	4.1	4	0.22	[-0.089, 0.530]	4	0.344	[0.150, 0.537]
Perth	Australia	Australasia	-31.96	115.86	1	3	48	6.7	3	0.169	[-0.098, 0.436]	3	0.155	[-0.068, 0.379]
Perth and Bunbury	Australia	Australasia	-31.95	115.86	1	2	63	4	2	-0.169	[-0.362, 0.025]	2	-0.325	[-0.668, 0.019]
Subiaco	Australia	Australasia	-31.95	115.82	1	1	23	8.6	1	0.483	[0.137, 0.829]	1	-0.193	[-0.515, 0.128]
Sydney	Australia	Australasia	-33.87	151.21	2	2	32	11.2	2	0.41	[0.123, 0.697]	2	0.857	[0.516, 1.199]
Tasmania	Australia	Australasia	-42.04	146.64	1	1	43	7.2	1	0.2	[-0.035, 0.436]	1	0.233	[-0.004, 0.469]
Townsville	Australia	Australasia	-19.26	146.82	1	1	78	5.4	1	0.53	[0.339, 0.721]	1	0.696	[0.493, 0.900]
Victoria	Australia	Australasia	-36.6	144.68	2	5	203	5.6	5	0.395	[0.186, 0.604]	5	0.401	[0.242, 0.560]
Bad Schallerbach	Austria	Europe	48.23	13.92	1	1	570	14.6	1	0.1	[0.036, 0.164]	1	0.1	[0.036, 0.164]
Department of Physical Medicine and Rehabilitation	Austria	Europe	47.07	15.44	1	2	54	6.6	2	0.353	[0.136, 0.570]	2	0	[-0.207, 0.207]
Innsbruck	Austria	Europe	47.27	11.4	1	1	24	12.9	1	0.062	[-0.248, 0.373]	1	0.167	[-0.147, 0.480]
Leipzig	Austria	Europe	48.18	15.08	1	1	18	13.9	1	0.907	[0.443, 1.372]	0	NA
Vienna	Austria	Europe	48.21	16.37	1	1	10	20.9	1	0.193	[-0.294, 0.681]	1	0.211	[-0.278, 0.700]
Antwerp and Leuven	Belgium	Europe	50.88	4.7	3	5	381	18.1	3	0.331	[0.008, 0.654]	1	0.108	[-0.018, 0.234]
Hasselt	Belgium	Europe	50.93	5.33	1	2	119	20.1	2	-0.576	[-0.733, -0.418]	2	0.456	[0.198, 0.713]
Alagoas	Brazil	Latin America	-9.66	-36.65	1	1	11	6.8	1	0.249	[-0.220, 0.719]	1	0.595	[0.074, 1.116]
Bahia	Brazil	Latin America	-12.29	-41.93	1	2	40	3.5	0	NA		1	2.67	[1.776, 3.565]
Bauru	Brazil	Latin America	-22.32	-49.07	1	2	38	12.7	2	0.742	[0.444, 1.039]	0	NA
Belo Horizonte	Brazil	Latin America	-19.92	-43.95	1	3	115	18.5	3	0.131	[-0.124, 0.386]	3	0.018	[-0.124, 0.161]
Brasilia	Brazil	Latin America	-10.33	-53.2	3	6	83	13	6	0.533	[-0.180, 1.245]	6	0.135	[-0.331, 0.602]
Cruz Alta	Brazil	Latin America	-28.64	-53.61	1	1	10	7.5	1	1.232	[0.509, 1.954]	1	1.336	[0.579, 2.093]
Cruz Alta	Brazil	Latin America	-28.65	-53.61	1	1	48	5.8	1	0.738	[0.474, 1.002]	1	0.459	[0.222, 0.697]
DF	Brazil	Latin America	-15.78	-47.8	1	1	22	15.3	1	0.049	[-0.275, 0.373]	1	-0.028	[-0.351, 0.296]
Fortaleza	Brazil	Latin America	-3.73	-38.52	1	2	28	8.1	2	0.702	[0.360, 1.043]	2	0.546	[0.225, 0.866]
Iguatu	Brazil	Latin America	-6.36	-39.3	1	1	10	6.9	0	NA		0	NA
Juiz De Fora	Brazil	Latin America	-21.76	-43.35	2	2	28	14.1	2	0.386	[0.082, 0.690]	2	0.278	[-0.018, 0.574]
Londrina	Brazil	Latin America	-23.31	-51.16	5	7	106	11.1	7	0.266	[-0.460, 0.992]	7	0.076	[-0.505, 0.657]
Minas Gerais	Brazil	Latin America	-18.53	-44.16	2	3	57	7.6	3	0.433	[0.153, 0.714]	3	0.382	[0.169, 0.596]
Mogi Das Cruzes	Brazil	Latin America	-23.52	-46.19	1	1	15	50.3	1	1.163	[0.592, 1.735]	1	2.269	[1.367, 3.170]
Natal	Brazil	Latin America	-5.81	-35.21	4	5	83	8.3	5	0.198	[-0.172, 0.567]	5	0.273	[-0.151, 0.696]
Niteroi	Brazil	Latin America	-22.88	-43.1	1	1	10	8.4	1	1.412	[0.629, 2.196]	1	0.203	[-0.285, 0.691]
POA	Brazil	Latin America	-23.52	-46.34	1	1	11	49.3	1	0.755	[0.199, 1.311]	1	0.058	[-0.401, 0.516]
Paraiba	Brazil	Latin America	-7.12	-36.72	1	1	13	11.4	0	NA		0	NA
Parana	Brazil	Latin America	-24.48	-51.81	3	4	60	7.4	4	0.595	[0.371, 0.819]	4	0.537	[0.230, 0.844]
Pelotas	Brazil	Latin America	-31.77	-52.34	1	2	150	6.8	2	1.055	[0.883, 1.227]	2	-0.032	[-1.576, 1.512]
Porto Alegre	Brazil	Latin America	-30.03	-51.23	4	9	141	18.5	6	0.434	[0.252, 0.616]	6	0.293	[0.117, 0.469]
Presidente Prudente	Brazil	Latin America	-22.12	-51.39	1	1	10	8.4	0	NA		0	NA
RS	Brazil	Latin America	-29.84	-53.77	2	4	84	7.7	4	0.191	[-0.390, 0.772]	4	0.37	[0.077, 0.663]
Recife	Brazil	Latin America	-8.06	-34.88	3	5	93	10.9	5	0.847	[0.195, 1.498]	5	0.72	[0.090, 1.351]
Ribeirao Preto	Brazil	Latin America	-21.18	-47.81	1	4	61	13.8	4	0.159	[-0.133, 0.451]	4	0.135	[-0.097, 0.367]
Rio Claro	Brazil	Latin America	-22.41	-47.57	1	4	110	26.9	4	0.878	[0.464, 1.293]	4	1.674	[0.763, 2.585]
Rio De Janeiro	Brazil	Latin America	-22.91	-43.21	3	3	70	22.7	3	0.576	[-0.101, 1.253]	3	0.484	[0.038, 0.929]
Santa Catarina	Brazil	Latin America	-27.06	-51.11	1	1	13	13.3	1	0.655	[0.165, 1.146]	1	0.468	[0.010, 0.926]
Santos	Brazil	Latin America	-23.93	-46.33	1	1	22	38.5	1	0.784	[0.386, 1.182]	1	0.602	[0.233, 0.972]
Sao Carlos	Brazil	Latin America	-21.88	-47.86	1	1	10	15.1	1	-0.366	[-0.872, 0.141]	1	-0.228	[-0.719, 0.262]
Sao Paulo	Brazil	Latin America	-23.55	-46.63	28	44	933	50	42	0.478	[0.316, 0.640]	38	0.36	[0.174, 0.547]
Uberaba	Brazil	Latin America	-19.75	-47.94	1	1	10	8.8	1	0.369	[-0.137, 0.876]	1	0.435	[-0.081, 0.952]
Vitoria	Brazil	Latin America	-20.32	-40.34	1	2	21	9.8	2	0.769	[0.081, 1.457]	2	0.671	[0.283, 1.060]
BC	Canada	North America	55	-125	2	7	97	28.4	7	-0.131	[-0.486, 0.225]	7	-0.323	[-0.633, -0.012]
Guelph	Canada	North America	43.55	-80.25	1	1	17	14.2	1	0.909	[0.430, 1.387]	1	0.639	[0.213, 1.065]
Hamilton	Canada	North America	43.26	-79.87	3	3	77	26.5	3	0.825	[0.078, 1.573]	3	0.36	[0.147, 0.573]
Kelowna	Canada	North America	49.89	-119.5	1	1	20	27.7	1	0.48	[0.109, 0.851]	1	0.427	[0.062, 0.791]
Kingston	Canada	North America	44.23	-76.49	1	4	22	9.7	4	-0.319	[-0.780, 0.142]	4	-0.395	[-0.843, 0.054]
Kingston	Canada	North America	44.31	-76.43	1	2	20	11.2	2	0.721	[0.313, 1.128]	2	0.599	[0.211, 0.987]
London	Canada	North America	42.98	-81.24	1	2	63	13.7	2	0.323	[0.077, 0.569]	2	0.428	[0.193, 0.663]
Moncton	Canada	North America	46.1	-64.8	1	1	12	7.2	1	2.17	[1.197, 3.142]	1	0.93	[0.355, 1.505]
Montreal	Canada	North America	45.5	-73.57	1	1	33	17.2	1	0.345	[0.068, 0.622]	1	0.325	[0.050, 0.601]
NL	Canada	North America	53.82	-61.23	1	1	8	5.9	1	0.662	[0.035, 1.289]	1	0.327	[-0.233, 0.887]
Ontario	Canada	North America	50	-86	10	17	336	6.2	17	0.327	[0.219, 0.435]	17	0.347	[0.154, 0.539]
Ottawa	Canada	North America	45.42	-75.69	1	3	188	10.6	3	0.149	[0.037, 0.261]	3	0.119	[-0.005, 0.242]
Quebec	Canada	North America	52.48	-71.83	1	2	20	6.6	2	0.406	[-0.382, 1.195]	2	0.274	[-0.409, 0.957]
Quebec City	Canada	North America	46.81	-71.21	1	2	16	12.3	2	0.592	[-0.131, 1.315]	2	0.631	[0.188, 1.074]
Saskatoon	Canada	North America	52.13	-106.66	1	4	92	8.1	4	0.047	[-0.111, 0.206]	4	0.109	[-0.129, 0.346]
Toronto	Canada	North America	43.65	-79.38	1	1	16	17.7	1	0	[-0.380, 0.380]	1	1.249	[0.673, 1.824]
Vancouver	Canada	North America	49.26	-123.11	2	2	52	18.3	1	0.385	[-0.005, 0.775]	2	0.533	[0.298, 0.767]
Vancouver	Canada	North America	49.28	-123.12	1	2	40	19.3	2	1.092	[-0.161, 2.345]	2	1.17	[-0.240, 2.580]
Windsor	Canada	North America	42.31	-83.04	1	1	11	16.2	1	0.283	[-0.189, 0.756]	1	-0.581	[-1.099, -0.063]
Los Lagos	Chile	Latin America	-41.47	-72.94	4	8	118	7.8	8	0.51	[0.200, 0.819]	7	0.099	[-0.053, 0.251]
Osorno	Chile	Latin America	-40.57	-73.14	1	1	14	8.2	1	0.513	[0.065, 0.961]	1	-0.371	[-0.800, 0.057]
Rio Bueno	Chile	Latin America	-40.33	-72.96	1	2	28	7.7	2	0.64	[0.308, 0.973]	2	0.242	[-0.054, 0.537]
Santiago	Chile	Latin America	-33.44	-70.65	2	3	55	65.2	3	0.369	[0.153, 0.585]	3	0.583	[0.320, 0.847]
Temuco	Chile	Latin America	-38.74	-72.59	2	4	59	13.2	3	0.41	[0.129, 0.691]	3	0.93	[-0.415, 2.276]
Hong Kong	China	East Asia	22.35	114.18	1	2	76	130.5	2	1.163	[0.824, 1.503]	2	1.679	[1.112, 2.245]
Shaanxi Province	China	East Asia	35.59	109.3	1	1	325	98.4	1	0.482	[0.390, 0.574]	1	0.115	[0.030, 0.200]
Shanghai	China	East Asia	31.23	121.47	2	4	115	96.3	2	1.388	[1.084, 1.693]	2	0.731	[-0.142, 1.604]
Tianjin	China	East Asia	39.08	117.2	1	2	55	149.5	2	1.762	[1.373, 2.151]	2	0.875	[-0.236, 1.986]
Xiamen	China	East Asia	24.54	118.08	1	3	220	66.9	3	0.317	[0.044, 0.591]	3	0.269	[-0.018, 0.557]
Copenhagen	Denmark	Europe	55.68	12.57	3	5	168	6.5	5	0.456	[-0.103, 1.016]	5	0.444	[-0.046, 0.933]
Copenhagen	Denmark	Europe	55.69	12.57	3	5	114	9.1	5	0.028	[-0.140, 0.196]	5	0.166	[0.018, 0.313]
Hellerup	Denmark	Europe	55.73	12.57	2	2	36	8.9	1	0.052	[-0.328, 0.432]	1	0.312	[-0.083, 0.706]
Cairo	Egypt	Middle East	30.04	31.24	1	2	40	82.8	2	0.545	[0.277, 0.813]	2	0.797	[0.500, 1.095]
Tartu	Estonia	Europe	58.38	26.72	1	1	17	10.4	1	1.905	[1.166, 2.643]	1	1.428	[0.823, 2.033]
Local Football Clubs	Faroe Islands	Europe	62.01	-6.77	2	2	172	13.8	2	0.753	[-0.164, 1.670]	2	0.413	[0.109, 0.716]
Jyvaskyla	Finland	Europe	62.24	25.75	2	4	182	6.3	4	0.443	[0.121, 0.764]	4	0.379	[0.128, 0.629]
Turku	Finland	Europe	60.45	22.27	2	2	26	7.5	2	0.139	[-0.338, 0.615]	2	0.003	[-0.914, 0.921]
Ballan Mire	France	Europe	47.34	0.61	1	1	12	12.9	1	0.38	[-0.084, 0.844]	1	0.098	[-0.342, 0.538]
Grenoble	France	Europe	45.19	5.74	1	2	23	10.7	2	0.099	[-0.222, 0.420]	2	0.298	[-0.032, 0.628]
Osseja	France	Europe	42.42	1.98	1	2	84	10.8	2	0.14	[-0.316, 0.596]	2	0.094	[-0.281, 0.469]
Paris	France	Europe	48.86	2.32	1	1	30	21.2	1	-0.07	[-0.347, 0.208]	1	0	[-0.277, 0.277]
Saint-Etienne	France	Europe	45.44	4.39	1	1	21	23	0	NA		0	NA
Toulouse	France	Europe	43.6	1.44	1	1	153	18.1	1	0.471	[0.338, 0.605]	1	0.459	[0.326, 0.592]
Berlin	Germany	Europe	52.51	13.4	6	9	183	12.7	9	0.7	[0.158, 1.241]	9	0.413	[0.190, 0.635]
Cologne	Germany	Europe	50.94	6.96	2	2	36	15.3	2	0.001	[-0.956, 0.958]	2	0.23	[-0.037, 0.497]
Freiberg	Germany	Europe	50.92	13.34	1	2	72	17.1	2	0.486	[0.216, 0.757]	2	0.445	[0.080, 0.811]
Hamburg	Germany	Europe	53.55	10	1	2	24	8.5	2	-0.084	[-0.594, 0.426]	2	0.087	[-0.226, 0.400]
Heidelberg	Germany	Europe	49.41	8.69	1	1	15	21.8	0	NA		0	NA
Leipzig	Germany	Europe	51.34	12.37	1	1	60	12.1	1	0	[-0.196, 0.196]	1	0.082	[-0.114, 0.279]
Saarbrucken	Germany	Europe	49.23	7	2	5	139	12.8	5	-0.003	[-0.195, 0.188]	5	0.218	[0.085, 0.350]
Serres	Greece	Europe	41.09	23.55	1	1	23	14.4	1	1.073	[0.630, 1.516]	1	0.536	[0.184, 0.889]
Thessaloniki	Greece	Europe	40.64	22.94	1	1	38	10.5	1	1.232	[0.861, 1.603]	1	0.784	[0.481, 1.086]
Shatin	Hong Kong	East Asia	22.38	114.19	1	2	24	122.5	2	-0.346	[-0.671, -0.020]	2	0.344	[-0.184, 0.872]
Unspecified	Hong Kong	East Asia	22.32	114.17	1	1	18	138.9	1	0.531	[0.134, 0.929]	1	0.705	[0.279, 1.131]
Kaposvar	Hungary	Europe	46.36	17.79	1	3	641	12.1	3	0.311	[0.212, 0.409]	3	0.761	[0.687, 0.834]
Veszprem	Hungary	Europe	47.09	17.91	1	2	50	15.6	2	1.273	[0.943, 1.602]	2	0.751	[0.490, 1.013]
Amritsar	India	South Asia	31.63	74.87	1	2	40	144.1	2	0.071	[-0.276, 0.417]	2	0.564	[0.294, 0.835]
Haryana	India	South Asia	29	76	1	2	40	98.7	2	0.157	[-0.947, 1.260]	2	0.176	[-1.466, 1.819]
Mangalore	India	South Asia	12.91	74.86	1	1	25	36.8	1	2.939	[2.069, 3.808]	1	1.425	[0.927, 1.924]
New Delhi	India	South Asia	28.61	77.21	1	1	15	283.4	0	NA		1	1.041	[0.500, 1.581]
West Bengal	India	South Asia	23	87.69	1	1	45	145.5	1	0.796	[0.516, 1.075]	1	0.395	[0.154, 0.636]
Ardebil Province	Iran	Middle East	38.25	48.29	1	1	10	19.7	0	NA		0	NA
Mashhad	Iran	Middle East	36.3	59.61	1	4	48	29.4	4	0.411	[0.090, 0.732]	4	1.198	[0.682, 1.715]
Rasht	Iran	Middle East	37.28	49.58	1	2	21	23	2	1.938	[1.258, 2.618]	2	0.549	[0.036, 1.061]
Jerusalem	Israel	Middle East	31.78	35.23	1	1	46	37.2	1	0.369	[0.133, 0.605]	1	0.335	[0.101, 0.569]
Zerifin	Israel	Middle East	31.93	34.8	1	2	113	46.1	2	0.306	[0.157, 0.454]	2	0.329	[0.180, 0.478]
Ancona	Italy	Europe	43.48	13.22	1	2	60	18	2	0.835	[0.019, 1.651]	2	0.855	[0.106, 1.604]
Bologna	Italy	Europe	44.49	11.34	1	2	160	24.5	1	0.156	[-0.015, 0.328]	2	1.223	[0.105, 2.341]
Chieti	Italy	Europe	42.1	14.42	1	2	36	16.8	2	0.36	[-0.109, 0.828]	2	0.268	[-0.193, 0.728]
Ferrara	Italy	Europe	44.77	11.83	1	2	126	27.3	2	0.438	[0.292, 0.584]	2	0.247	[0.015, 0.479]
Larino	Italy	Europe	41.8	14.91	1	2	40	15.1	2	0.769	[-0.413, 1.951]	2	0.788	[0.493, 1.084]
Mantua	Italy	Europe	45.17	10.67	1	1	12	28.9	1	-0.31	[-0.765, 0.145]	1	0	[-0.438, 0.438]
Milan	Italy	Europe	45.46	9.19	2	4	98	20.5	4	0.933	[0.314, 1.552]	4	0.744	[0.318, 1.169]
Padova	Italy	Europe	45.39	11.81	1	3	58	23.4	3	0.704	[0.432, 0.976]	3	0.557	[0.220, 0.894]
Palmero	Italy	Europe	44.97	7.55	1	1	189	31.3	1	0.958	[0.811, 1.105]	1	1.207	[1.042, 1.371]
Perugia	Italy	Europe	43.11	12.39	2	3	56	17	3	0.209	[-0.078, 0.497]	3	0.139	[-0.069, 0.348]
Rome	Italy	Europe	41.89	12.48	1	1	47	21.4	1	0.113	[-0.110, 0.335]	1	0.208	[-0.018, 0.433]
Rome	Italy	Europe	41.9	12.5	2	3	600	17.7	3	0.334	[0.180, 0.488]	3	0.293	[0.151, 0.434]
Rovereto	Italy	Europe	45.89	11.03	1	2	23	28.3	2	0.322	[-0.011, 0.655]	2	1.096	[0.262, 1.931]
Sardinia	Italy	Europe	40.09	9.03	1	1	18	14	1	0.62	[0.209, 1.031]	1	2.52	[1.623, 3.418]
Verona	Italy	Europe	45.44	10.99	1	2	30	22.4	2	0.402	[0.106, 0.698]	2	0.443	[-0.015, 0.900]
Fukui	Japan	East Asia	35.93	136.61	1	1	58	18.5	1	0.431	[0.217, 0.646]	1	0.228	[0.024, 0.431]
Gunma	Japan	East Asia	36.52	139.03	1	3	26	14.8	3	0.05	[-0.415, 0.516]	3	0.145	[-0.158, 0.447]
Hokkaido	Japan	East Asia	43.46	143.33	1	1	9	10.2	1	0.542	[-0.023, 1.106]	1	0.226	[-0.291, 0.742]
Ibaraki	Japan	East Asia	36.29	140.47	1	2	66	22.3	0	NA		0	NA
Kitakyushu	Japan	East Asia	33.88	130.87	1	2	78	18.7	2	0.614	[0.416, 0.811]	2	0.134	[-0.040, 0.307]
Kitakyushu	Japan	East Asia	33.88	130.88	1	1	35	23.2	1	0.496	[0.214, 0.777]	1	0.362	[0.091, 0.632]
Kobe	Japan	East Asia	34.69	135.19	1	1	16	30.2	1	-0.068	[-0.448, 0.312]	1	-0.125	[-0.507, 0.257]
Kure	Japan	East Asia	34.24	132.56	1	1	65	18.4	1	0.198	[0.006, 0.389]	1	0.282	[0.088, 0.477]
Kyoto	Japan	East Asia	35.01	135.77	2	4	55	22.2	4	0.594	[0.017, 1.171]	4	0.399	[-0.130, 0.928]
Matsumoto	Japan	East Asia	36.24	137.97	1	2	21	14.4	2	0.307	[-0.037, 0.652]	2	0.755	[0.353, 1.158]
Niigata	Japan	East Asia	37.65	138.77	1	1	295	18.2	1	0.499	[0.402, 0.596]	1	0.471	[0.375, 0.567]
Okinawa	Japan	East Asia	26.57	128.03	1	1	30	15.1	1	0.682	[0.355, 1.008]	1	0.433	[0.135, 0.731]
Osaka	Japan	East Asia	34.69	135.5	1	2	38	26	2	-0.132	[-0.381, 0.117]	2	-0.267	[-0.521, -0.014]
Saitama	Japan	East Asia	35.98	139.42	1	1	31	19.8	1	0.402	[0.112, 0.693]	1	0.267	[-0.013, 0.548]
Sapporo	Japan	East Asia	43.06	141.35	1	2	131	13.5	2	0.483	[0.176, 0.789]	2	0.468	[0.183, 0.752]
Tokushima and Utsunomiya	Japan	East Asia	33.92	134.25	1	4	200	16	4	0.255	[-0.056, 0.567]	4	0.304	[0.082, 0.527]
Tokyo	Japan	East Asia	35.68	139.76	5	13	272	37.7	13	0.426	[0.007, 0.845]	13	0.432	[0.039, 0.824]
Tsukuba	Japan	East Asia	36.08	140.08	6	9	114	32.6	9	0.199	[0.042, 0.356]	9	0.229	[0.083, 0.376]
Yokohama	Japan	East Asia	35.45	139.63	1	1	50	21	1	1.047	[0.750, 1.344]	1	0.998	[0.707, 1.288]
Vilnius	Lithuania	Europe	54.69	25.28	1	1	84	11	1	0.293	[0.121, 0.464]	1	0.257	[0.087, 0.427]
Mexico City	Mexico	Latin America	19.32	-99.15	1	2	587	146.2	2	0.511	[0.210, 0.813]	2	0.443	[0.264, 0.622]
Maastricht	Netherlands	Europe	50.85	5.69	1	2	92	22.6	2	0.595	[0.415, 0.776]	2	0.492	[0.318, 0.665]
Nijmegen	Netherlands	Europe	51.84	5.84	1	2	44	15.7	2	0.73	[0.454, 1.005]	2	0.587	[0.326, 0.847]
Utrecht	Netherlands	Europe	52.09	5.12	2	2	97	12.5	2	0.253	[0.094, 0.411]	2	0.266	[0.107, 0.425]
Dunedin	New Zealand	Australasia	-45.87	170.5	2	2	37	5.5	2	0.253	[-0.004, 0.509]	2	0.174	[-0.079, 0.428]
Wellington	New Zealand	Australasia	-41.29	174.78	1	1	36	5.3	1	0.652	[0.358, 0.947]	1	0.367	[0.100, 0.634]
Wellington	New Zealand	Australasia	-41.32	174.81	1	1	50	4.7	1	0.136	[-0.081, 0.352]	1	0.085	[-0.130, 0.300]
Ibadan	Nigeria	Africa	7.38	3.9	2	2	75	66.3	2	2.195	[1.323, 3.067]	2	0.971	[0.737, 1.205]
Kano	Nigeria	Africa	11.99	8.52	4	4	324	88.5	4	1.1	[0.980, 1.219]	4	1.184	[0.619, 1.749]
Minna	Nigeria	Africa	9.61	6.56	1	3	357	47.4	3	0.672	[-0.197, 1.541]	3	0.709	[0.514, 0.905]
Trondheim	Norway	Europe	63.43	10.4	4	8	157	5.8	5	0.421	[0.180, 0.663]	8	0.729	[0.387, 1.070]
Bydgoszcz	Poland	Europe	53.13	18.03	1	2	55	11.4	2	-0.304	[-0.878, 0.270]	2	-0.359	[-0.677, -0.040]
Glucholazy	Poland	Europe	50.32	17.38	1	1	101	14.6	1	0.443	[0.280, 0.606]	1	0.289	[0.132, 0.445]
Lodz	Poland	Europe	51.77	19.46	1	1	12	14.5	1	0.266	[-0.185, 0.717]	1	0.344	[-0.115, 0.804]
Poznan	Poland	Europe	52.4	16.92	2	4	123	12.2	4	0.58	[0.425, 0.736]	4	0.457	[0.183, 0.730]
Rzasnia	Poland	Europe	51.22	19.04	1	2	53	15.3	2	0	[-0.209, 0.209]	2	0.083	[-0.126, 0.292]
Coimbra	Portugal	Europe	40.2	-8.41	1	3	63	17.2	3	0.068	[-0.125, 0.260]	3	0.165	[-0.029, 0.359]
Covilha	Portugal	Europe	40.28	-7.5	1	1	39	32.2	1	0.878	[0.567, 1.190]	1	0.558	[0.285, 0.831]
Lisbon	Portugal	Europe	38.71	-9.14	1	3	51	9	3	0.396	[0.169, 0.622]	3	0.353	[0.128, 0.578]
Maia	Portugal	Europe	41.24	-8.62	1	2	31	18.9	2	1.002	[0.072, 1.932]	2	0.904	[0.500, 1.309]
Porto	Portugal	Europe	41.16	-8.63	1	1	20	3.7	1	0.291	[-0.060, 0.642]	1	0.208	[-0.138, 0.553]
University of Porto	Portugal	Europe	41.18	-8.6	1	2	31	18.9	2	0.601	[0.290, 0.912]	2	0.599	[0.288, 0.910]
Vila Nova De Gaia	Portugal	Europe	41.13	-8.61	1	1	25	19.4	1	0.161	[-0.146, 0.468]	1	0.484	[0.152, 0.816]
Vilarinho	Portugal	Europe	41.71	-8.41	1	1	16	10.1	1	0.322	[-0.074, 0.718]	1	0.302	[-0.092, 0.695]
Moscow	Russia	Europe	55.63	37.61	1	2	29	23.6	2	0.341	[-0.182, 0.864]	2	0.114	[-0.893, 1.121]
Unspecified	Singapore	South/Southeast Asia	1.28	103.85	1	2	60	41.3	2	0.342	[-0.340, 1.024]	2	0.174	[-0.173, 0.521]
Gauteng	South Africa	Africa	-25.94	28.08	1	1	183	123.4	0	NA		0	NA
Johannesburg	South Africa	Africa	-26.2	28.05	2	2	270	149.8	2	0.154	[-0.108, 0.416]	2	0.227	[0.007, 0.446]
Busan	South Korea	East Asia	35.13	129.1	4	5	76	56	5	0.411	[0.046, 0.775]	5	0.232	[-0.071, 0.535]
Busan	South Korea	East Asia	35.18	129.08	5	5	99	58.3	5	0.747	[0.199, 1.295]	4	0.292	[-0.216, 0.799]
Daegu	South Korea	East Asia	35.86	128.58	1	2	55	52.4	2	0.023	[-0.182, 0.228]	2	-0.107	[-0.313, 0.099]
Daegu	South Korea	East Asia	35.87	128.6	1	2	30	45	2	0.211	[-0.328, 0.750]	2	-0.133	[-0.412, 0.147]
Gwangju/Jeonju	South Korea	East Asia	35.16	126.85	1	1	15	36	1	0.61	[0.161, 1.059]	1	0.488	[0.059, 0.917]
Incheon	South Korea	East Asia	37.51	126.72	1	2	16	120.6	2	1.145	[-0.371, 2.661]	2	0.833	[-0.031, 1.696]
Manufacturing Workplace Departments	South Korea	East Asia	37.57	126.98	4	6	314	97.2	6	0.349	[0.097, 0.602]	3	0.231	[-0.110, 0.572]
Metropolitan City	South Korea	East Asia	-26.04	27.93	2	2	45	165	2	0.466	[-0.112, 1.044]	2	0.727	[0.456, 0.999]
Barcelona	Spain	Europe	41.38	2.18	1	4	39	10.6	0	NA		0	NA
Basque Country	Spain	Europe	42.99	-2.55	2	5	357	8.6	5	0.55	[0.434, 0.666]	4	0.577	[0.452, 0.701]
Catalonia	Spain	Europe	41.85	1.57	2	2	412	11.1	2	0.203	[0.127, 0.279]	2	0.268	[0.132, 0.404]
Elche	Spain	Europe	38.27	-0.7	1	1	10	9.6	1	0.442	[-0.075, 0.960]	1	0.336	[-0.166, 0.838]
Granada	Spain	Europe	37.17	-3.6	1	1	60	11.8	1	0.77	[0.530, 1.010]	1	0.443	[0.231, 0.654]
Madrid	Spain	Europe	40.42	-3.7	2	2	212	12.6	2	0.222	[-0.327, 0.770]	2	0.046	[-0.619, 0.712]
Malaga	Spain	Europe	36.72	-4.42	1	2	21	13.2	2	0.332	[-0.299, 0.964]	2	0.338	[-0.104, 0.781]
Mallorca	Spain	Europe	39.61	2.88	1	2	23	7.1	2	0.794	[-0.178, 1.766]	2	0.434	[-1.075, 1.943]
Murcia	Spain	Europe	37.99	-1.13	1	3	41	10.1	3	0.451	[0.193, 0.710]	3	-0.191	[-1.244, 0.862]
Reus-Tarragona	Spain	Europe	41.16	1.11	1	1	260	11	1	0.249	[0.153, 0.346]	1	0.294	[0.196, 0.391]
Toledo	Spain	Europe	39.86	-4.02	4	7	153	9.9	4	0.733	[0.014, 1.451]	4	0.991	[0.223, 1.760]
Toledo	Spain	Europe	39.86	-4.03	1	1	26	10.2	1	0.071	[-0.228, 0.369]	1	0.051	[-0.247, 0.349]
Unspecified	Spain	Europe	33.18	-86.81	1	1	55	11.6	1	-0.256	[-0.467, -0.046]	1	0.099	[-0.107, 0.304]
Valladolid	Spain	Europe	41.65	-4.73	1	2	107	10.3	2	0.573	[0.408, 0.739]	2	-0.187	[-0.336, -0.038]
Vitoria-Gasteiz	Spain	Europe	42.85	-2.67	2	7	216	9.3	7	0.441	[0.265, 0.617]	7	0.467	[0.304, 0.629]
Gothenburg	Sweden	Europe	57.71	11.97	1	3	74	8.9	3	0.101	[-0.077, 0.280]	3	0.096	[-0.299, 0.490]
Gustavsberg and Stockholm	Sweden	Europe	59.33	18.07	2	4	113	7.9	4	0.152	[0.007, 0.297]	4	0.074	[-0.225, 0.374]
Jarfalla	Sweden	Europe	59.42	17.83	1	1	22	8.6	1	-0.172	[-0.500, 0.156]	1	-0.207	[-0.536, 0.123]
Linkoping	Sweden	Europe	58.41	15.62	1	2	42	7.1	0	NA		0	NA
Norrkoping	Sweden	Europe	58.59	16.19	1	2	53	7.1	2	0.238	[0.024, 0.451]	2	0.261	[0.047, 0.476]
Basel	Switzerland	Europe	47.56	7.59	1	2	88	14.6	2	0.923	[0.056, 1.789]	2	0.34	[0.051, 0.629]
Zurich	Switzerland	Europe	47.37	8.54	1	1	9	10.8	1	-0.737	[-1.347, -0.127]	1	0.301	[-0.224, 0.826]
Chia Yi	Taiwan	East Asia	23.49	120.46	1	3	154	37.8	3	0.201	[0.076, 0.326]	3	0.01	[-0.142, 0.162]
Fooyin	Taiwan	East Asia	22.61	120.39	1	1	51	20.1	1	0.409	[0.182, 0.636]	1	0.352	[0.128, 0.575]
Taichung	Taiwan	East Asia	24.16	120.65	1	1	33	49	1	0.337	[0.061, 0.614]	1	0.246	[-0.024, 0.517]
Tainan	Taiwan	East Asia	22.99	120.18	1	1	34	36.1	1	0.533	[0.243, 0.822]	1	0.661	[0.357, 0.965]
Taipei	Taiwan	East Asia	25.03	121.57	2	3	532	42.9	3	0.685	[-0.081, 1.450]	3	0.382	[-0.019, 0.783]
Taipei	Taiwan	East Asia	25.04	121.56	5	5	339	44.4	5	0.681	[0.175, 1.186]	5	-0.042	[-0.943, 0.859]
Taipei City	Taiwan	East Asia	25.03	121.42	2	3	166	38	3	0.507	[0.096, 0.919]	3	0.406	[0.062, 0.750]
Taoyuan	Taiwan	East Asia	24.99	121.3	1	2	904	38.7	2	0.39	[0.336, 0.443]	2	0.443	[0.388, 0.497]
Bangkok	Thailand	South/Southeast Asia	13.75	100.49	2	5	69	76.3	5	0.368	[0.116, 0.620]	5	0.164	[-0.158, 0.487]
Kef and Ksar-Said	Tunisia	Middle East	36.81	10.18	1	2	32	14.2	2	0.262	[-0.015, 0.538]	2	1.082	[0.704, 1.460]
Adiyaman	Turkey	Middle East	37.76	38.28	1	1	16	19.8	1	0.201	[-0.185, 0.587]	1	2.757	[1.729, 3.784]
Ankara	Turkey	Middle East	39.92	32.85	2	2	32	15.2	2	0.877	[0.531, 1.223]	2	0.633	[-0.417, 1.683]
Istanbul	Turkey	Middle East	41.01	28.98	1	1	14	16.9	1	0.871	[0.353, 1.390]	1	0.426	[-0.009, 0.862]
Izmir	Turkey	Middle East	38.42	27.13	1	1	24	14.6	1	0.326	[0.003, 0.650]	1	-0.02	[-0.330, 0.289]
Cambridge	UK	Europe	52.21	0.12	1	2	100	13.3	2	0.167	[0.013, 0.320]	2	0.147	[-0.007, 0.300]
Canterbury	UK	Europe	51.28	1.08	2	2	52	9.8	2	1.31	[-0.226, 2.846]	2	0.703	[0.427, 0.979]
Cardiff	UK	Europe	51.48	-3.18	1	1	22	12.9	1	0.482	[0.128, 0.836]	1	0.535	[0.175, 0.896]
Derby	UK	Europe	52.92	-1.48	1	1	17	15.5	1	2.857	[1.828, 3.885]	0	NA
Dudley	UK	Europe	52.51	-2.08	1	1	18	14.1	1	0.557	[0.156, 0.959]	1	0.318	[-0.054, 0.691]
Dundee	UK	Europe	56.46	-2.97	1	1	22	9.7	1	0.081	[-0.243, 0.406]	1	-0.093	[-0.417, 0.232]
Glasgow	UK	Europe	55.86	-4.25	2	3	44	10.1	3	0.266	[-0.087, 0.619]	3	0.543	[0.122, 0.964]
Home-Based Intervention	UK	Europe	51.51	-0.13	1	1	74	14.7	1	-0.045	[-0.221, 0.132]	1	-0.082	[-0.259, 0.095]
Leeds	UK	Europe	53.8	-1.54	1	1	58	16.2	1	0.493	[0.275, 0.712]	1	0.789	[0.544, 1.035]
Leicester	UK	Europe	52.64	-1.13	1	1	14	14.7	1	0.183	[-0.228, 0.594]	0	NA
Liverpool	UK	Europe	53.41	-2.99	1	1	14	11.2	0	NA		0	NA
Middlesex	UK	Europe	51.55	-0.25	1	1	418	11.8	1	-0.035	[-0.109, 0.039]	1	0.092	[0.017, 0.166]
Sheffield	UK	Europe	53.38	-1.47	2	2	64	15.2	2	0.327	[0.128, 0.527]	2	0.215	[-0.502, 0.931]
Unspecified	UK	Europe	53.38	-1.49	1	1	50	17.7	1	0.222	[0.003, 0.441]	1	0.384	[0.157, 0.612]
Wales	UK	Europe	52.29	-3.74	1	1	10	9.6	1	0.46	[-0.061, 0.981]	1	0.248	[-0.244, 0.740]
AL	USA	North America	33.26	-86.83	1	2	28	13.3	2	0.167	[-0.135, 0.469]	2	0.192	[-0.631, 1.015]
Amherst	USA	North America	42.37	-72.52	2	6	78	18.2	5	0.171	[-0.181, 0.523]	6	0.604	[-0.223, 1.431]
Athens	USA	North America	33.96	-83.38	1	1	32	14.9	1	-0.046	[-0.315, 0.222]	1	-0.201	[-0.474, 0.072]
Austin	USA	North America	30.27	-97.74	1	2	48	10.9	2	0.193	[-0.194, 0.580]	2	0.097	[-0.124, 0.318]
Baltimore	USA	North America	39.29	-76.61	5	6	301	23.5	6	0.44	[0.264, 0.617]	5	0.334	[0.099, 0.568]
Baton Rouge	USA	North America	30.45	-91.19	1	3	132	14.7	3	-0.103	[-0.293, 0.086]	3	-0.231	[-0.366, -0.095]
Birmingham	USA	North America	33.52	-86.8	2	3	431	13.7	3	0.196	[0.095, 0.296]	3	0.245	[0.158, 0.333]
Bloomington	USA	North America	39.17	-86.53	1	3	71	19.8	3	-0.01	[-0.191, 0.172]	3	-0.478	[-1.039, 0.084]
Boulder	USA	North America	40.01	-105.27	1	2	113	29.2	2	0.209	[0.063, 0.354]	2	0.106	[-0.464, 0.675]
CA	USA	North America	36.7	-118.76	1	1	31	22.7	1	0.308	[0.025, 0.591]	1	0.217	[-0.061, 0.495]
CO	USA	North America	38.73	-105.61	1	2	208	6.7	2	0.281	[0.173, 0.390]	2	0.392	[0.280, 0.504]
Champaign	USA	North America	40.12	-88.24	2	3	86	12.1	3	0.07	[-0.113, 0.253]	3	0.201	[-0.013, 0.416]
Chicago	USA	North America	41.88	-87.62	2	3	32	20.7	3	0.245	[-0.397, 0.886]	3	0.407	[0.028, 0.785]
Cleveland	USA	North America	41.5	-81.69	1	1	14	14.3	1	2.947	[1.782, 4.111]	0	NA
Columbus	USA	North America	39.96	-83	1	1	47	16.7	1	0.251	[0.024, 0.479]	1	0.231	[0.005, 0.457]
Cullowhee	USA	North America	35.31	-83.18	1	1	25	16.4	1	0	[-0.304, 0.304]	1	0.101	[-0.204, 0.406]
Dallas	USA	North America	32.78	-96.8	3	5	603	16.2	5	0.126	[-0.015, 0.266]	5	-0.042	[-0.104, 0.020]
Detroit/Livonia/Clinton Township	USA	North America	42.33	-83.05	1	2	28	13.6	2	0.196	[-0.343, 0.736]	2	0.36	[-0.361, 1.080]
Durham	USA	North America	36	-78.9	2	3	130	12.2	3	0.677	[-0.576, 1.930]	3	0.541	[-0.275, 1.357]
Eau Claire	USA	North America	44.81	-91.5	1	2	16	12.9	2	0.198	[-0.189, 0.585]	2	0.232	[-0.156, 0.620]
FL	USA	North America	27.76	-81.46	4	8	94	13	6	0.357	[0.098, 0.616]	8	0.524	[0.082, 0.966]
Flagstaff	USA	North America	35.2	-111.65	1	1	11	10.5	1	0.278	[-0.194, 0.751]	1	0.185	[-0.279, 0.650]
Gainesville	USA	North America	29.65	-82.32	4	5	66	19.1	5	0.39	[-0.016, 0.795]	5	0.202	[-0.081, 0.485]
Grand Rapids	USA	North America	42.96	-85.67	1	2	22	13.1	1	0.777	[0.261, 1.294]	2	0.743	[0.333, 1.152]
Gunnison	USA	North America	38.65	-107.06	1	2	22	7.2	2	0.841	[0.264, 1.419]	2	0.034	[-0.462, 0.531]
Hines	USA	North America	41.85	-87.84	1	1	20	24.1	1	0.583	[0.198, 0.967]	1	0.288	[-0.063, 0.639]
Iowa City	USA	North America	41.66	-91.53	1	1	12	11.3	1	0.322	[-0.135, 0.779]	1	0.268	[-0.183, 0.720]
KS	USA	North America	39.05	-95.68	1	2	12	13.7	2	1.155	[0.518, 1.791]	1	1.414	[0.477, 2.351]
Kansas City	USA	North America	39.1	-94.58	2	2	23	12.1	2	0.357	[-1.290, 2.005]	2	-0.092	[-0.451, 0.267]
Kingston	USA	North America	44.31	-76.43	1	1	15	10.4	1	0.49	[0.061, 0.920]	1	0.473	[0.046, 0.900]
Knoxville	USA	North America	35.96	-83.92	1	1	38	18.8	1	0.075	[-0.172, 0.322]	1	0.28	[0.026, 0.534]
Los Angeles	USA	North America	34.05	-118.24	2	3	90	29.2	3	0.472	[0.057, 0.886]	3	0.544	[0.317, 0.771]
Louisiana	USA	North America	30.87	-92.01	1	1	23	16.6	1	-0.132	[-0.450, 0.187]	1	-0.285	[-0.612, 0.042]
MA	USA	North America	42.36	-71.06	1	3	121	15.6	3	0.138	[-0.049, 0.325]	3	0.308	[-0.019, 0.636]
MI	USA	North America	43.62	-84.68	1	2	413	11.1	2	0.513	[0.431, 0.596]	2	0.443	[0.362, 0.523]
Maryland	USA	North America	39.52	-76.94	2	2	21	12.4	2	0.213	[-0.126, 0.553]	2	0.184	[-0.179, 0.548]
Miami	USA	North America	25.77	-80.19	1	1	89	19.8	1	0.248	[0.083, 0.413]	1	0.441	[0.267, 0.614]
Miami-Dade County	USA	North America	25.64	-80.5	1	1	106	13.2	1	0.253	[0.102, 0.405]	1	0.225	[0.074, 0.375]
Minneapolis	USA	North America	44.98	-93.27	1	1	16	15.7	1	1.299	[0.710, 1.887]	1	0.846	[0.366, 1.325]
Morgantown	USA	North America	39.63	-79.96	1	1	11	13.2	1	0.923	[0.324, 1.521]	1	0.923	[0.324, 1.521]
NC	USA	North America	35.78	-78.64	2	3	37	12.8	3	0.001	[-0.251, 0.254]	3	0.056	[-0.196, 0.309]
Norman	USA	North America	35.22	-97.44	1	2	19	10.1	0	NA		0	NA
North Carolina	USA	North America	35.67	-79.04	1	2	79	11.4	2	0.132	[-0.041, 0.304]	2	0.062	[-0.110, 0.233]
PA	USA	North America	35.68	139.76	1	1	12	23.9	1	0.857	[0.300, 1.413]	1	0.213	[-0.234, 0.659]
Philadelphia	USA	North America	39.95	-75.16	1	2	37	13.4	2	0.084	[-0.168, 0.335]	2	0.044	[-0.208, 0.295]
Phoenix	USA	North America	33.45	-112.07	1	2	16	11.8	2	0.155	[-0.517, 0.826]	2	0.179	[-0.211, 0.570]
Pittsburgh	USA	North America	40.44	-80	1	2	130	18.4	2	1.332	[1.123, 1.542]	2	0.708	[0.550, 0.867]
Rhode Island	USA	North America	41.82	-71.41	1	1	96	3.6	1	0.555	[0.381, 0.729]	1	0.259	[0.100, 0.418]
Rochester	USA	North America	43.16	-77.62	1	1	58	10.7	1	0.079	[-0.121, 0.279]	1	0.417	[0.204, 0.630]
Royal Oak	USA	North America	42.49	-83.14	1	1	15	12.8	1	-0.008	[-0.400, 0.384]	1	0.732	[0.260, 1.203]
Salisbury	USA	North America	35.67	-80.47	1	2	20	13.2	2	0.319	[-0.039, 0.676]	2	0.392	[0.031, 0.752]
San Diego	USA	North America	32.72	-117.16	3	6	128	14.5	6	0.406	[0.196, 0.616]	6	0.332	[0.191, 0.473]
San Francisco	USA	North America	37.78	-122.42	1	1	39	23.1	1	0.926	[0.608, 1.245]	1	0.938	[0.618, 1.258]
South San Diego County	USA	North America	32.58	-117.1	1	1	442	14.6	1	0.151	[0.078, 0.224]	1	0.189	[0.115, 0.262]
Syracuse	USA	North America	43.05	-76.15	4	6	106	13.5	6	0.386	[0.227, 0.546]	6	0.631	[-0.149, 1.412]
TX	USA	North America	31.26	-98.55	1	1	100	9.9	1	0.227	[0.071, 0.382]	1	0.167	[0.014, 0.321]
Tallahassee	USA	North America	30.44	-84.28	5	10	124	16.8	10	0.365	[-0.021, 0.751]	10	0.378	[0.082, 0.674]
Tyler	USA	North America	32.35	-95.3	1	1	9	12.1	1	0.321	[-0.206, 0.849]	1	0.315	[-0.212, 0.842]
University	USA	North America	34.36	-89.54	1	1	20	11.4	1	0.436	[0.071, 0.802]	1	0.384	[0.024, 0.744]
WA	USA	North America	47.29	-120.21	1	1	117	11.6	0	NA		0	NA
Washington	USA	North America	38.9	-77.04	1	1	215	30.6	1	0.556	[0.440, 0.672]	1	0.347	[0.238, 0.456]
Winston-Salem	USA	North America	36.1	-80.24	1	2	32	12.9	2	0.026	[-0.293, 0.345]	2	-0.016	[-0.515, 0.482]
